# Bridging the “Ten Walls” of Japanese Healthcare Data: A Comprehensive Semantic Mapping of JIPAD to HL7 FHIR R4 and Institutional Gap Analysis for the Japanese Health Data Space (JHDS)

**DOI:** 10.64898/2026.08.06.26359847

**Authors:** Kunihisa Ohno, Satoru Hashimoto

**Author notes:** Ethics Statement: This study did not involve patient data or personal information. All analyses were conducted using publicly available documentation (JIPAD Data Dictionary v3.7.2; FHIR R4 specifications; LOINC; SNOMED CT) and a non-identifying expert interview. Formal IRB review was not required.

## Abstract

**Background:** Japan faces critical challenges in medical data interoperability, conceptualized as the “Ten Walls” obstructing the Japanese Health Data Space (JHDS) [1]. The Japanese Intensive Care Patient Database (JIPAD) — Japan’s largest national ICU registry with 151 participating facilities — represents a high-quality critical care dataset that remains isolated from international data ecosystems.

**Objective:** To develop a formal mapping of all 122 JIPAD variables to HL7 FHIR R4, characterize the nature and magnitude of semantic gaps, and assess the feasibility of JIPAD integration into the JHDS.

**Methods:** All 122 JIPAD variables (Data Dictionary v3.7.2; Linkage Items List 20231020) were evaluated using ISO 21564 [8]-based semantic equivalence scoring across three tiers: High (direct FHIR R4 Core mapping), Partial (mapping via JP-Core Implementation Guide extensions [3]), and Low/No Equivalence (structural institutional gap). Semantically identical multi-instance fields (e.g., secondary disease codes ×5) were consolidated into single mapping entries, yielding 114 mapping entries. Pseudonymization architecture was characterized from primary documentation.

**Results:** Of 114 mapping entries representing the 122 JIPAD variables, 97 (85.1%) achieved High Equivalence via LOINC/SNOMED CT, and 12 (10.5%) achieved Partial Equivalence via JP-Core extensions, value-set translation, or FHIR R4 Core extension mechanisms — yielding a combined technical feasibility of 95.6% (109/114). Only 5 entries (4.4%) were classified as Low/No Equivalence, all attributable to Japan’s proprietary disease classification system (288 adult codes; 165 pediatric codes) embedded in the DPC reimbursement framework, plus one Japan-specific procedure (PMX endotoxin adsorption) absent from international terminology systems. Variable-level mapping details are provided in Supplementary Table S1. Critically, JIPAD employs pseudonymization with record-linkage capability, enabling 99% DPC data matching — demonstrating that technical and design-level barriers to FHIR integration have already been resolved.

**Conclusion:** JIPAD is technically and architecturally ready for FHIR integration at a 95.6% level. The remaining 4.4% barrier is exclusively institutional — rooted in MHLW policy frameworks governing the DPC disease classification system [6] — rather than technical. FHIR integration would further unlock pharmacoepidemiological and social epidemiological research currently inaccessible due to data isolation. As the sole national ICU registry providing high-acuity anchor data unavailable in general health records, JIPAD integration is essential for a clinically meaningful JHDS by 2027.
