## Supplemental Table S1. JIPAD to FHIR R4 mapping (xlsx) for "Bridging the “Ten Walls” of Japanese Healthcare Data: A Comprehensive Semantic Mapping of JIPAD to HL7 FHIR R4 and Institutional Gap Analysis for the Japanese Health Data Space (JHDS)"

### Sheet: Table S1 – JIPAD FHIR Mapping
Supplementary Table S1. Comprehensive Semantic Mapping of JIPAD Variables to HL7 FHIR R4
Primary source: JIPAD Data Dictionary v3.7.2 (30 Sep 2025) | Equivalence criteria: ISO 21564 | Created by: Jinen Co., Ltd. / ICON-JIPAD | Date: April 2026
Equivalence Legend — HIGH: Direct mapping via FHIR R4 Core + LOINC/SNOMED CT | PARTIAL: Achievable via JP-Core extensions or value-set translation | LOW: Structural institutional gap; no international terminology equivalent exists
No.	Variable Name (Japanese)	Variable Name (English)	CSV Column	Category	FHIR Resource	FHIR Path	LOINC / SNOMED CT Code	JP-Core	Equivalence	Gap Type	Mapping Rationale (DD v3.7.2)
▸ Admission
1	施設番号	Facility ID	A	Admission	Organization	Organization.identifier	NamingSystem (JIPAD local)	—	HIGH	—	施設を識別するIDはOrganization.identifierに直接マッピング可。JIPAD専用NamingSystem URIの登録が必要だが技術的障壁なし。
2	入室患者SEQ（患者管理番号）	Patient Sequence No.	B	Admission	Encounter	Encounter.identifier	Local system identifier	—	HIGH	—	入室ごとのユニークIDはEncounter.identifierに直接マッピング。
3	患者ID	Patient ID (local)	C	Admission	Patient	Patient.identifier	Local system identifier	—	HIGH	—	電子カルテIDはPatient.identifierにマッピング。サーバ非送信のため施設レベルのみ。FHIR local identifierパターンと一致。
4	患者氏名	Patient Name	D	Admission	Patient	Patient.name	—	JP-Core Patient	HIGH	—	Patient.name（HumanName）に直接マッピング。サーバ非送信のため匿名化設計と整合。JP-CoreはHumanNameの日本語対応を規定。
5	患者氏名（カナ）	Patient Name (Kana)	E	Admission	Patient	Patient.name.extension (読み仮名)	—	JP-Core Patient (phonetic extension)	PARTIAL	Structural	JP-Core IG v1.1.1はkana読み仮名拡張を定義（JP_humanname_kana_extension）。FHIR R4 Coreには読み仮名フィールドなし。JP-Core拡張で実現可能。
6	生年月日	Date of Birth	F	Admission	Patient	Patient.birthDate	—	JP-Core Patient	HIGH	—	Patient.birthDate（date型、YYYY-MM-DD）に直接マッピング。GlobalへはJIPADが年齢のみ送信するが、FHIR上はbirthdateとして保持できる。
7	性別	Sex	G	Admission	Patient	Patient.gender	FHIR AdministrativeGender (male|female|other|unknown)	JP-Core Patient	HIGH	—	JIPADの「男性/女性」をFHIR AdministrativeGender（male/female）にcode変換。1:1対応で直接マッピング可能。
8	入院日	Hospital Admission Date	H	Admission	Encounter	Encounter.period.start (hospital)	—	—	HIGH	—	入院日はEncounterリソース（入院エンカウンター）のperiod.startにマッピング。ISO 8601日付型として格納。
▸ Discharge
9	退院日	Hospital Discharge Date	I	Discharge	Encounter	Encounter.period.end (hospital)	—	—	HIGH	—	退院日はEncounter.period.endにマッピング。入院エンカウンターと退室エンカウンターの階層構造で表現。
10	退院時転帰	Hospital Discharge Outcome	J	Discharge	Encounter	Encounter.hospitalization.dischargeDisposition	SNOMED CT / FHIR discharge-disposition ValueSet	—	PARTIAL	Semantic	FHIRのdischarge-dispositionは死亡/転院/退院等を含むが、JIPADの転帰コードとの完全対応には値セットマッピング表が必要。概念的に対応するため技術的実現は可能。
▸ ICU Admission
11	身長	Height	K	ICU Admission	Observation	Observation.valueQuantity	LOINC 8302-2 (Body height)	—	HIGH	—	LOINC 8302-2で直接マッピング。単位はcm（UCUM: cm）。
12	体重	Weight	L	ICU Admission	Observation	Observation.valueQuantity	LOINC 29463-7 (Body weight)	—	HIGH	—	LOINC 29463-7で直接マッピング。単位はkg（UCUM: kg）。
13	入室日時	ICU Admission DateTime	M	ICU Admission	Encounter	Encounter.period.start (ICU)	—	—	HIGH	—	ICU入室エンカウンターのperiod.startにISO 8601 datetime型でマッピング。
14	入室形式	ICU Admission Type	N	ICU Admission	Encounter	Encounter.type	SNOMED CT / local ValueSet	—	PARTIAL	Semantic	予定/緊急等の入室形式はEncounter.typeで表現可能だが、JIPADの区分とFHIR標準ValueSetの完全対応には値セット定義が必要。
15	入室経路	Admission Route	O	ICU Admission	Encounter	Encounter.hospitalization.admitSource	FHIR admit-source ValueSet	—	PARTIAL	Semantic	admit-sourceは救急/手術室/病棟/転院等を含む。JIPADの入室経路コードとの対応表が必要だが概念的にカバーされる。
16	入室区分	ICU Admission Category	P	ICU Admission	Encounter	Encounter.class	HL7 v3 ActCode (IMP/EMER等)	—	PARTIAL	Semantic	Encounter.classで入室区分を表現可能。HL7 v3 ActCodeへの値変換が必要。
17	緊急コール	Emergency Call	Q	ICU Admission	Encounter	Encounter.extension (emergency-call)	—	—	PARTIAL	Structural	FHIR R4 Coreに緊急コール専用フィールドなし。Encounter拡張で実装可能。JP-CoreまたはJIPAD独自プロファイル拡張が必要。
18	心停止蘇生後	Post Cardiac Arrest	R	ICU Admission	Condition	Condition.code	SNOMED CT 397829000 (Cardiac arrest)	—	HIGH	—	心停止蘇生後はSNOMED CT 397829000（cardiac arrest）またはSCT 230690007（resuscitation）でConditionリソースに記録。Y/N値はCondition存在の有無で表現。
19	再入室	ICU Readmission	S	ICU Admission	Encounter	Encounter.hospitalization.reAdmission	FHIR re-admission ValueSet	—	HIGH	—	Encounter.hospitalization.reAdmissionフィールドで直接表現可能。
20	病名テキスト	Diagnosis Text (free-text)	T	ICU Admission	Condition	Condition.code.text	—	—	HIGH	—	フリーテキスト病名はCondition.code.text（narrative）フィールドに格納。FHIR R4はtext記述をサポート。
21	手術名テキスト	Surgery Name (free-text)	U	ICU Admission	Procedure	Procedure.code.text	—	—	HIGH	—	フリーテキスト手術名はProcedure.code.textに格納。
22	主病名コード（成人）	Primary Diagnosis Code (Adult)	V	ICU Admission	Condition	Condition.code	（国際標準なし）	—	LOW	Institutional	JIPADの成人病名コードはDPC固有の288コード体系。ICD-10/SNOMED CTへの正式対応表が存在しない。MHLW/JSICM共同のクロスマッピング表作成が政策的解決策。
23-27	副病名コード（成人）×5	Secondary Diagnosis Codes (Adult) ×5	W~AA	ICU Admission	Condition	Condition.code	（国際標準なし）	—	LOW	Institutional	主病名コードと同一のDPC固有コード体系。5件のConditionリソースで繰り返し表現する構造は可能だが、コード体系のギャップは同一。
▸ ICU Discharge
28	退室日時	ICU Discharge DateTime	AB	ICU Discharge	Encounter	Encounter.period.end (ICU)	—	—	HIGH	—	ICUエンカウンターのperiod.endにISO 8601 datetime型でマッピング。
29	退室時転帰	ICU Discharge Outcome	AC	ICU Discharge	Encounter	Encounter.hospitalization.dischargeDisposition	FHIR discharge-disposition ValueSet	—	PARTIAL	Semantic	退室時転帰（死亡/転棟/転院/退院等）はdischarge-dispositionValueSetでカバーされるが、JIPADコードとの値マッピング表が必要。
▸ ICU Stay
30	動脈圧ライン	Arterial Line	AD	ICU Stay	Procedure	Procedure.code	SNOMED CT 392230005 (Arterial catheterization)	—	HIGH	—	動脈圧ラインはSNOMED CT 392230005でProcedureにマッピング。Y/N値はProcedure存在で表現。
31	中心静脈ライン	Central Venous Line	AE	ICU Stay	Procedure	Procedure.code	SNOMED CT 392248002 (Central venous catheterization)	—	HIGH	—	中心静脈カテーテル挿入はSNOMED CT 392248002でProcedureにマッピング。
32-1	人工呼吸開始（×5エピソード）	Mechanical Ventilation Start (×5 episodes)	AF~BS	ICU Stay	Procedure	Procedure.performedPeriod.start	SNOMED CT 40617009 (Artificial respiration)	—	PARTIAL	Structural	DD p.56: データタイプは日付+時刻の1フィールド格納(YYYY/MM/DD HH:MM:SS)（FullMapping v01の分割格納という記述は誤り）。最大5エピソードはFHIRで複数のProcedureリソースとして表現。SNOMED CT 40617009でコード化。
32-2	人工呼吸終了（×5エピソード）	Mechanical Ventilation End (×5 episodes)	AF~BS	ICU Stay	Procedure	Procedure.performedPeriod.end	SNOMED CT 40617009 (Artificial respiration)	—	PARTIAL	Structural	DD p.57: 32-1と同一の1フィールド格納。Procedure.performedPeriod.endにマッピング。
33	NPPV	Non-Invasive Positive Pressure Ventilation	BT	ICU Stay	Procedure	Procedure.code	SNOMED CT 428311008 (Non-invasive ventilation)	—	HIGH	—	NPPVはSNOMED CT 428311008で直接マッピング可能。
34	気管切開	Tracheostomy (in-stay)	BU	ICU Stay	Procedure	Procedure.code	SNOMED CT 48387007 (Tracheotomy)	—	HIGH	—	在室中の気管切開施行はSNOMED CT 48387007でProcedureにマッピング。
35	気管切開施行日	Tracheostomy Date	BV	ICU Stay	Procedure	Procedure.performedDateTime	SNOMED CT 48387007	—	HIGH	—	Procedure.performedDateTimeに日付をISO 8601でマッピング。
36	IABP	Intra-Aortic Balloon Pump	BW	ICU Stay	Procedure	Procedure.code	SNOMED CT 57251008 (Intra-aortic balloon pump)	—	HIGH	—	SNOMED CT 57251008で直接マッピング可能。
37	PCPS	Percutaneous Cardiopulmonary Support (VA-ECMO)	BX	ICU Stay	Procedure	Procedure.code	SNOMED CT 233573008 (Extracorporeal membrane oxygenation)	—	HIGH	—	PCPSはVA-ECMOと同義。SNOMED CT 233573008でマッピング。
38	VV-ECMO	Veno-Venous ECMO	BY	ICU Stay	Procedure	Procedure.code	SNOMED CT 233573008 (Extracorporeal membrane oxygenation)	—	HIGH	—	VV-ECMOはSNOMED CT 233573008でマッピング。VA-ECMOと同一コードだが、modifier拡張で区別可能。
39	間欠腎代替療法	Intermittent Renal Replacement Therapy	BZ	ICU Stay	Procedure	Procedure.code	SNOMED CT 302497006 (Hemodialysis)	—	HIGH	—	間欠血液透析はSNOMED CT 302497006で直接マッピング。
40	持続腎代替療法	Continuous Renal Replacement Therapy (CRRT)	CA	ICU Stay	Procedure	Procedure.code	SNOMED CT 233591006 (Continuous renal replacement therapy)	—	HIGH	—	CRRTはSNOMED CT 233591006で直接マッピング可能。
41	血漿交換	Plasma Exchange	CB	ICU Stay	Procedure	Procedure.code	SNOMED CT 67148007 (Plasmapheresis)	—	HIGH	—	血漿交換はSNOMED CT 67148007（Plasmapheresis）で直接マッピング。
42	PMX（エンドトキシン吸着）	PMX Endotoxin Adsorption	CC	ICU Stay	Procedure	Procedure.code	（SNOMED CT国際版に未収載）	—	LOW	Institutional	PMX（ポリミキシンB固定化繊維カラム）は日本で開発・使用される処置だが、SNOMED CT国際版に対応コードが存在しない。JSICMからSNOMED Internationalへの新概念登録申請が解決策。
43	その他の血液浄化	Other Blood Purification	CD	ICU Stay	Procedure	Procedure.code.text	—	—	PARTIAL	Semantic	「その他」フリーテキストはProcedure.code.textに格納可能。標準コード化は不可だが、narrativeとしてFHIRに収容できる。
▸ Chronic Comorbidity
44	AIDS	AIDS (Chronic Comorbidity)	CE	Chronic Comorbidity	Condition	Condition.code	SNOMED CT 62479008 (AIDS)	—	HIGH	—	SNOMED CT 62479008で直接マッピング。慢性疾患フラグはCondition.category（problem-list-item）で表現。
45	心不全	Heart Failure	CF	Chronic Comorbidity	Condition	Condition.code	SNOMED CT 84114007 (Heart failure)	—	HIGH	—	SNOMED CT 84114007で直接マッピング。
46	呼吸不全	Respiratory Failure	CG	Chronic Comorbidity	Condition	Condition.code	SNOMED CT 409623005 (Respiratory failure)	—	HIGH	—	SNOMED CT 409623005で直接マッピング。
47	肝不全	Liver Failure	CH	Chronic Comorbidity	Condition	Condition.code	SNOMED CT 59927004 (Liver failure)	—	HIGH	—	SNOMED CT 59927004で直接マッピング。
48	肝硬変	Liver Cirrhosis	CI	Chronic Comorbidity	Condition	Condition.code	SNOMED CT 19943007 (Cirrhosis of liver)	—	HIGH	—	SNOMED CT 19943007で直接マッピング。
49	AML/MM	Acute Myeloid Leukemia / Multiple Myeloma	CJ	Chronic Comorbidity	Condition	Condition.code	SNOMED CT 413448000 (AML) / 109989006 (MM)	—	PARTIAL	Semantic	AMLとMMが1フィールドに統合されているためFHIR的には2つのConditionに分離が望ましい。個別コードは確立済み。
50	リンパ腫	Lymphoma	CK	Chronic Comorbidity	Condition	Condition.code	SNOMED CT 118600007 (Malignant lymphoma)	—	HIGH	—	SNOMED CT 118600007で直接マッピング。
51	癌転移	Metastatic Cancer	CL	Chronic Comorbidity	Condition	Condition.code	SNOMED CT 128462008 (Metastatic neoplasm)	—	HIGH	—	SNOMED CT 128462008で直接マッピング。
52	免疫抑制	Immunosuppression	CM	Chronic Comorbidity	Condition	Condition.code	SNOMED CT 370388006 (Immunocompromised state)	—	HIGH	—	SNOMED CT 370388006で直接マッピング。
53	維持透析	Maintenance Dialysis	CN	Chronic Comorbidity	Procedure	Procedure.code + CarePlan	SNOMED CT 302497006 (Hemodialysis)	—	HIGH	—	維持透析はSNOMED CT 302497006＋慢性（chronic）修飾でマッピング。CarePlanリソースとの連携も可能。
▸ Pediatric Severity (PIM3)
54	収縮期血圧（小児）	Systolic BP (Pediatric PIM3)	CO	Pediatric Severity (PIM3)	Observation	Observation.valueQuantity	LOINC 8480-6 (Systolic blood pressure)	—	HIGH	—	LOINC 8480-6で直接マッピング。PIM3スコアリング文脈はObservation.derivedFromで参照可能。
55	瞳孔散大（小児）	Pupil Dilation (Pediatric PIM3)	CP	Pediatric Severity (PIM3)	Observation	Observation.valueCodeableConcept	SNOMED CT 37125009 (Dilated pupil)	—	HIGH	—	SNOMED CT 37125009でObservationにマッピング。Y/N値はvalueCodeableConceptで表現。
56	FiO2（小児）	FiO2 (Pediatric)	CQ	Pediatric Severity (PIM3)	Observation	Observation.valueQuantity	LOINC 3151-8 (FiO2)	—	HIGH	—	LOINC 3151-8で直接マッピング。単位は%またはdecimal（0-1）。
57	PaO2（小児）	PaO2 (Pediatric)	CR	Pediatric Severity (PIM3)	Observation	Observation.valueQuantity	LOINC 2703-7 (PaO2)	—	HIGH	—	LOINC 2703-7で直接マッピング。単位はmmHg（UCUM: mm[Hg]）。
58	BE（小児）	Base Excess (Pediatric)	CS	Pediatric Severity (PIM3)	Observation	Observation.valueQuantity	LOINC 11555-0 (Base excess)	—	HIGH	—	LOINC 11555-0で直接マッピング。単位はmmol/L（UCUM: mmol/L）。
59	人工呼吸（小児）	Mechanical Ventilation (Pediatric PIM3)	CT	Pediatric Severity (PIM3)	Procedure	Procedure.code	SNOMED CT 40617009 (Artificial respiration)	—	HIGH	—	SNOMED CT 40617009で直接マッピング。
60	術後の回復目的	Post-Surgical Recovery	CU	Pediatric Severity (PIM3)	Encounter	Encounter.reasonCode	SNOMED CT 308273005 (Postoperative care)	—	HIGH	—	SNOMED CT 308273005でEncounter.reasonCodeにマッピング。
61	人工心肺使用後	Cardiopulmonary Bypass	CV	Pediatric Severity (PIM3)	Procedure	Procedure.code	SNOMED CT 14130007 (Cardiopulmonary bypass)	—	HIGH	—	SNOMED CT 14130007で直接マッピング。
62	高リスク診断名（小児PIM3）	High Risk Diagnosis (Pediatric PIM3)	CW	Pediatric Severity (PIM3)	Condition	Condition.code.text	—	—	HIGH	—	DD p.91: 固定7選択肢の文字列型確認（なし/外傷に伴わない脳内出血/心筋症または心筋炎/左心低形成症候群/変性性神経疾患/壊死性腸炎がICU入室の主目的/HIV感染症）。各選択肢にSNOMED CTコード対応確認済み。Condition.codeにマッピング可能。
63	低リスク診断名（小児PIM3）	Low Risk Diagnosis (Pediatric PIM3)	CX	Pediatric Severity (PIM3)	Condition	Condition.code.text	—	—	HIGH	—	DD p.92: 固定7選択肢の文字列型確認（なし/喘息/細気管支炎/クループ/閉塞性睡眠時無呼吸/糖尿病性ケトアシドーシス/けいれん）。全選択肢にSNOMED CT確立済み: 195967001/4120002/71186008/78275009/420422005/91175000。完全コード化可能。
▸ Adult Severity (APACHE/SOFA)
64	脈拍－最高	Heart Rate Maximum	CY	Adult Severity (APACHE/SOFA)	Observation	Observation.valueQuantity	LOINC 8867-4 (Heart rate)	—	HIGH	—	LOINC 8867-4で直接マッピング。最高値はObservation.component（valueQuantity）またはAPACHEスコア文脈のObservationで表現。単位はbpm（UCUM: /min）。
65	脈拍－最低	Heart Rate Minimum	CZ	Adult Severity (APACHE/SOFA)	Observation	Observation.valueQuantity	LOINC 8867-4 (Heart rate)	—	HIGH	—	LOINC 8867-4で直接マッピング。最低値。
66	収縮期血圧－最高	Systolic BP Maximum	DA	Adult Severity (APACHE/SOFA)	Observation	Observation.valueQuantity	LOINC 8480-6 (Systolic blood pressure)	—	HIGH	—	LOINC 8480-6で直接マッピング。単位はmmHg。
67	収縮期血圧－最低	Systolic BP Minimum	DB	Adult Severity (APACHE/SOFA)	Observation	Observation.valueQuantity	LOINC 8480-6 (Systolic blood pressure)	—	HIGH	—	LOINC 8480-6で直接マッピング。最低値。
68	平均血圧－最高	Mean Arterial Pressure Maximum	DC	Adult Severity (APACHE/SOFA)	Observation	Observation.valueQuantity	LOINC 8478-0 (Mean blood pressure)	—	HIGH	—	LOINC 8478-0で直接マッピング。
69	平均血圧－最低	Mean Arterial Pressure Minimum	DD	Adult Severity (APACHE/SOFA)	Observation	Observation.valueQuantity	LOINC 8478-0 (Mean blood pressure)	—	HIGH	—	LOINC 8478-0で直接マッピング。最低値。
70	拡張期血圧－最高	Diastolic BP Maximum	DE	Adult Severity (APACHE/SOFA)	Observation	Observation.valueQuantity	LOINC 8462-4 (Diastolic blood pressure)	—	HIGH	—	LOINC 8462-4で直接マッピング。
71	拡張期血圧－最低	Diastolic BP Minimum	DF	Adult Severity (APACHE/SOFA)	Observation	Observation.valueQuantity	LOINC 8462-4 (Diastolic blood pressure)	—	HIGH	—	LOINC 8462-4で直接マッピング。最低値。
72	体温－最高	Temperature Maximum	DG	Adult Severity (APACHE/SOFA)	Observation	Observation.valueQuantity	LOINC 8310-5 (Body temperature)	—	HIGH	—	LOINC 8310-5で直接マッピング。単位は℃（UCUM: Cel）。
73	体温－最低	Temperature Minimum	DH	Adult Severity (APACHE/SOFA)	Observation	Observation.valueQuantity	LOINC 8310-5 (Body temperature)	—	HIGH	—	LOINC 8310-5で直接マッピング。最低値。
74	呼吸数－最高	Respiratory Rate Maximum	DI	Adult Severity (APACHE/SOFA)	Observation	Observation.valueQuantity	LOINC 9279-1 (Respiratory rate)	—	HIGH	—	LOINC 9279-1で直接マッピング。単位は/min（UCUM: /min）。
75	呼吸数－最低	Respiratory Rate Minimum	DJ	Adult Severity (APACHE/SOFA)	Observation	Observation.valueQuantity	LOINC 9279-1 (Respiratory rate)	—	HIGH	—	LOINC 9279-1で直接マッピング。最低値。
76	GCS-E	Glasgow Coma Scale - Eye	DK	Adult Severity (APACHE/SOFA)	Observation	Observation.component.valueQuantity	LOINC 9267-6 (GCS Eye opening)	—	HIGH	—	LOINC 9267-6で直接マッピング。GCS総合スコアはLOINC 9269-2、E/V/Mはcomponentで分解して格納。
77	GCS-V	Glasgow Coma Scale - Verbal	DL	Adult Severity (APACHE/SOFA)	Observation	Observation.component.valueQuantity	LOINC 9270-0 (GCS Verbal response)	—	HIGH	—	LOINC 9270-0で直接マッピング。
78	GCS-M	Glasgow Coma Scale - Motor	DM	Adult Severity (APACHE/SOFA)	Observation	Observation.component.valueQuantity	LOINC 9268-4 (GCS Motor response)	—	HIGH	—	LOINC 9268-4で直接マッピング。
79	ヘマトクリット－最高	Hematocrit Maximum	DN	Adult Severity (APACHE/SOFA)	Observation	Observation.valueQuantity	LOINC 20570-8 (Hematocrit)	—	HIGH	—	LOINC 20570-8で直接マッピング。単位は%（UCUM: %）。
80	ヘマトクリット－最低	Hematocrit Minimum	DO	Adult Severity (APACHE/SOFA)	Observation	Observation.valueQuantity	LOINC 20570-8 (Hematocrit)	—	HIGH	—	LOINC 20570-8で直接マッピング。最低値。
81	白血球数－最高	WBC Maximum	DP	Adult Severity (APACHE/SOFA)	Observation	Observation.valueQuantity	LOINC 6690-2 (WBC count)	—	HIGH	—	LOINC 6690-2で直接マッピング。単位は10³/µL（UCUM: 10*3/uL）。
82	白血球数－最低	WBC Minimum	DQ	Adult Severity (APACHE/SOFA)	Observation	Observation.valueQuantity	LOINC 6690-2 (WBC count)	—	HIGH	—	LOINC 6690-2で直接マッピング。最低値。
83	クレアチニン－最高	Creatinine Maximum	DR	Adult Severity (APACHE/SOFA)	Observation	Observation.valueQuantity	LOINC 2160-0 (Creatinine)	—	HIGH	—	LOINC 2160-0で直接マッピング。単位はmg/dL（UCUM: mg/dL）。
84	クレアチニン－最低	Creatinine Minimum	DS	Adult Severity (APACHE/SOFA)	Observation	Observation.valueQuantity	LOINC 2160-0 (Creatinine)	—	HIGH	—	LOINC 2160-0で直接マッピング。最低値。
85	BUN－最高	BUN Maximum	DT	Adult Severity (APACHE/SOFA)	Observation	Observation.valueQuantity	LOINC 3094-0 (BUN)	—	HIGH	—	LOINC 3094-0で直接マッピング。単位はmg/dL。
86	入室後24時間の尿量	Urine Output (24h)	DU	Adult Severity (APACHE/SOFA)	Observation	Observation.valueQuantity	LOINC 9192-6 (Urine output 24h)	—	HIGH	—	LOINC 9192-6で直接マッピング。単位はmL（UCUM: mL）。
87	Na－最高	Sodium Maximum	DV	Adult Severity (APACHE/SOFA)	Observation	Observation.valueQuantity	LOINC 2951-2 (Sodium serum)	—	HIGH	—	LOINC 2951-2で直接マッピング。単位はmEq/L（UCUM: meq/L）。
88	Na－最低	Sodium Minimum	DW	Adult Severity (APACHE/SOFA)	Observation	Observation.valueQuantity	LOINC 2951-2 (Sodium serum)	—	HIGH	—	最低値。
89	K－最高	Potassium Maximum	DX	Adult Severity (APACHE/SOFA)	Observation	Observation.valueQuantity	LOINC 2823-3 (Potassium serum)	—	HIGH	—	LOINC 2823-3で直接マッピング。単位はmEq/L。
90	K－最低	Potassium Minimum	DY	Adult Severity (APACHE/SOFA)	Observation	Observation.valueQuantity	LOINC 2823-3 (Potassium serum)	—	HIGH	—	最低値。
91	アルブミン－最高	Albumin Maximum	DZ	Adult Severity (APACHE/SOFA)	Observation	Observation.valueQuantity	LOINC 1751-7 (Albumin serum)	—	HIGH	—	LOINC 1751-7で直接マッピング。単位はg/dL。
92	アルブミン－最低	Albumin Minimum	EA	Adult Severity (APACHE/SOFA)	Observation	Observation.valueQuantity	LOINC 1751-7 (Albumin serum)	—	HIGH	—	最低値。
93	ビリルビン－最高	Bilirubin Maximum	EB	Adult Severity (APACHE/SOFA)	Observation	Observation.valueQuantity	LOINC 1975-2 (Bilirubin total serum)	—	HIGH	—	LOINC 1975-2で直接マッピング。単位はmg/dL。
94	血糖－最高	Glucose Maximum	EC	Adult Severity (APACHE/SOFA)	Observation	Observation.valueQuantity	LOINC 2345-7 (Glucose serum)	—	HIGH	—	LOINC 2345-7で直接マッピング。単位はmg/dL。
95	血糖－最低	Glucose Minimum	ED	Adult Severity (APACHE/SOFA)	Observation	Observation.valueQuantity	LOINC 2345-7 (Glucose serum)	—	HIGH	—	最低値。
96	24時間以内のAKI	AKI within 24h	EE	Adult Severity (APACHE/SOFA)	Condition	Condition.code	SNOMED CT 14669001 (Acute renal failure)	—	HIGH	—	SNOMED CT 14669001でConditionにマッピング。24時間以内の発症はCondition.onsetDateTimeで表現。
97	24時間以内の侵襲的人工呼吸	Invasive MV within 24h	EF	Adult Severity (APACHE/SOFA)	Procedure	Procedure.code	SNOMED CT 40617009 (Artificial respiration)	—	HIGH	—	SNOMED CT 40617009でProcedureにマッピング。24時間以内はProcedure.performedDateTimeで表現。
98	24時間以内のPAC	Pulmonary Artery Catheter within 24h	EG	Adult Severity (APACHE/SOFA)	Procedure	Procedure.code	SNOMED CT 71786003 (Pulmonary artery catheterization)	—	HIGH	—	SNOMED CT 71786003で直接マッピング。
99	CABG再手術	CABG Reoperation	EH	Adult Severity (APACHE/SOFA)	Procedure	Procedure.status + Procedure.code	SNOMED CT 232717009 (Coronary artery bypass graft)	—	HIGH	—	CABG再手術はSNOMED CT 232717009でProcedureにマッピング。再手術フラグはProcedure.extension or 複数Procedureリソースで表現。
100	グラフト本数	Number of Bypass Grafts	EI	Adult Severity (APACHE/SOFA)	Procedure	Procedure.extension (graft-count)	—	—	PARTIAL	Structural	グラフト本数はFHIR R4 Core Procedureに専用フィールドなし。Procedure拡張（integer型）で実装可能。
101-1	FiO2（成人）	FiO2 (Adult)	EJ~MA	Adult Severity (APACHE/SOFA)	Observation	Observation.valueQuantity	LOINC 3151-8 (FiO2)	—	HIGH	—	LOINC 3151-8で直接マッピング。成人と小児で同一LOINCコードを使用し、患者属性で区別。
101-2	PaO2（成人）	PaO2 (Adult)	EJ~MA	Adult Severity (APACHE/SOFA)	Observation	Observation.valueQuantity	LOINC 2703-7 (PaO2)	—	HIGH	—	LOINC 2703-7で直接マッピング。
101-3	PaCO2（成人）	PaCO2 (Adult)	EJ~MA	Adult Severity (APACHE/SOFA)	Observation	Observation.valueQuantity	LOINC 2019-8 (PaCO2)	—	HIGH	—	LOINC 2019-8で直接マッピング。単位はmmHg。
101-4	pH（成人）	pH (Adult)	EJ~MA	Adult Severity (APACHE/SOFA)	Observation	Observation.valueQuantity	LOINC 2744-1 (pH arterial blood)	—	HIGH	—	LOINC 2744-1で直接マッピング。単位はpH（UCUM: [pH]）。
▸ ICU Admission
102	入室時気管切開	Tracheostomy at ICU Admission	MB	ICU Admission	Procedure	Procedure.status + Procedure.performedDateTime	SNOMED CT 48387007 (Tracheotomy)	—	HIGH	—	SNOMED CT 48387007でProcedureリソースにマッピング。入室時点でのステータスはProcedure.statusで表現。
▸ ICU Stay
103	HFNC	High-Flow Nasal Cannula	MC	ICU Stay	Procedure	Procedure.code	SNOMED CT 371907003 (Oxygen administration by nasal cannula)	—	HIGH	—	DD p.58: Y/N収集。SNOMED CT 426854004 (High flow oxygen nasal cannula) 国際版存在確認。Procedure.codeにSNOMED CT 426854004でマッピング。直接マッピング可能。
▸ Adult Severity (APACHE/SOFA)
104	血小板－最低	Platelet Count Minimum	MD	Adult Severity (APACHE/SOFA)	Observation	Observation.valueQuantity	LOINC 777-3 (Platelet count)	—	HIGH	—	LOINC 777-3で直接マッピング。単位は10³/µL。
105	DOB（ドブタミン）	Dobutamine Use	ME	Adult Severity (APACHE/SOFA)	MedicationAdministration	MedicationAdministration.medication	SNOMED CT 372810006 (Dobutamine)	—	HIGH	—	ドブタミンはSNOMED CT 372810006でMedicationAdministrationにマッピング。投与有無はstatus/dosageで表現。
106	DOA（ドパミン）	Dopamine Use	MF	Adult Severity (APACHE/SOFA)	MedicationAdministration	MedicationAdministration.medication	SNOMED CT 412383006 (Dopamine)	—	HIGH	—	ドパミンはSNOMED CT 412383006でマッピング。
107	NOR（ノルエピネフリン）	Norepinephrine Use	MG	Adult Severity (APACHE/SOFA)	MedicationAdministration	MedicationAdministration.medication	SNOMED CT 45555007 (Norepinephrine)	—	HIGH	—	ノルエピネフリンはSNOMED CT 45555007でマッピング。
108	ADR（アドレナリン）	Epinephrine Use	MH	Adult Severity (APACHE/SOFA)	MedicationAdministration	MedicationAdministration.medication	SNOMED CT 387362001 (Epinephrine)	—	HIGH	—	アドレナリン（エピネフリン）はSNOMED CT 387362001でマッピング。
109	乳酸値	Lactate	MI	Adult Severity (APACHE/SOFA)	Observation	Observation.valueQuantity	LOINC 2524-7 (Lactate serum)	—	HIGH	—	LOINC 2524-7で直接マッピング。単位はmmol/L。
▸ Pediatric Severity (PIM3)
110	超高リスク診断名（小児PIM3）	Very High Risk Diagnosis (Pediatric PIM3)	MJ	Pediatric Severity (PIM3)	Condition	Condition.code.text	—	—	HIGH	—	DD p.90: 固定6選択肢の文字列型確認（なし/ICU入室直前の心停止/重症複合性免疫不全症/最初の寛解導入後の白血病かリンパ腫/骨髄移植レシピエント/肝不全がICU入室の主目的）。各選択肢にSNOMED CTコード対応確認済み。値変換テーブルでCondition.codeにマッピング可能。
111	心臓手術もしくは心カテ術後	Post Cardiac Surgery or Cath	MK	Pediatric Severity (PIM3)	Procedure	Procedure.code	SNOMED CT 81266008 (Heart surgery) / 41976001 (Cardiac catheterization)	—	HIGH	—	2種の処置をSNOMED CTコードでそれぞれProcedureにマッピング。
▸ ICU Admission
112	小児主病名コード	Primary Diagnosis Code (Pediatric)	ML	ICU Admission	Condition	Condition.code	（国際標準なし）	—	LOW	Institutional	JIPADの小児病名コード165種はJIPAD独自体系。ICD-10-CM/SNOMED CT小児疾患コードへの対応表なし。PICUコミッティ主導でのマッピング作成が必要。
113-117	小児副病名コード×5	Secondary Diagnosis Codes (Pediatric) ×5	MM~MQ	ICU Admission	Condition	Condition.code	（国際標準なし）	—	LOW	Institutional	小児主病名コードと同一の課題。5件繰り返し構造はFHIR的に表現可能だが、コード体系ギャップは同一。
▸ Pediatric Severity (PIM3)
118	P/F比（小児）	P/F Ratio (Pediatric)	MR	Pediatric Severity (PIM3)	Observation	Observation.valueQuantity	LOINC 50984-4 (P/F ratio)	—	HIGH	—	LOINC 50984-4で直接マッピング。

### Sheet: Result Summary
Equivalence Category	n	%	Notes
High Equivalence (direct FHIR R4 Core mapping)	97	85.1%	LOINC / SNOMED CT direct binding
Partial Equivalence (via JP-Core extensions or value-set translation)	12	10.5%	Technically achievable
Low / No Equivalence (institutional gap)	5	4.4%	DPC proprietary codes + PMX procedure
Total	114	100.0%	—
Technical Feasibility (High + Partial)	109	95.6%	Primary finding
Institutional Gap (Low)	5	4.4%	Policy resolution required
Equivalence Upgrades (vs. prior version): No.103 HFNC PARTIAL→HIGH (SNOMED CT 426854004 confirmed); No.110 Very-High-Risk Dx PARTIAL→HIGH (fixed-choice confirmed DD p.90); No.62 High-Risk Dx PARTIAL→HIGH (DD p.91); No.63 Low-Risk Dx PARTIAL→HIGH (DD p.92). Error correction: No.32-1/32-2 MV datetime storage corrected per DD p.56-57.
